# Histidine-rich glycoprotein is not associated with thrombosis in a UK Biobank Mendelian randomisation analysis

**DOI:** 10.64898/2026.07.20.26358305

**Authors:** Yuncheng Duan, Hamish M. Aitken-Buck, Peter MacCallum, Jeffrey I. Weitz, Ajay K. Kakkar, Andrew S. Allen

## Abstract

**Background:** Histidine-rich glycoprotein (HRG) is a regulator of coagulation that has been linked to experimental thrombosis, but its causal role in human thrombotic disease remains unclear.

**Objectives:** To determine whether HRG has a role in thrombosis, we evaluated the association between genetically determined HRG variation and thrombosis risk using Mendelian randomisation (MR).

**Methods:** We performed a two-sample MR analysis in UK Biobank using non-overlapping samples. Separate genome-wide association studies (GWAS) were conducted to identify single-nucleotide polymorphisms (SNPs) associated with circulating HRG protein levels and to estimate SNP associations with thrombosis outcomes. Genetic instruments were derived from the HRG GWAS measurements and applied to assess associations with overall, venous, and arterial thrombosis. Sensitivity analyses using multiple MR methods were undertaken, alongside adjusted logistic regression models in participants with measured HRG levels.

**Results:** Among 30,680 participants with HRG measurements, GWAS identified multiple loci associated with HRG levels, with the strongest signal at the rs9898 SNP (β=0.52; P=1.1×10^−306^). Single instrument MR found no association between HRG protein levels predicted by the rs9898 SNP and risk of overall thrombosis (β=−0.00660; P=0.622), venous thrombosis (β=0.0101; P=0.650) and arterial thrombosis (β=−0.0137; P=0.384). Similar null findings were observed using multi-instrument MR approaches. In complementary analyses, measured HRG levels were not associated with thrombosis after adjustment for age, sex, and C-reactive protein, and results were unchanged after stratification by rs9898 genotype.

**Conclusion:** Genetically determined variation in HRG is not associated with thrombotic risk, indicating that HRG-related coagulation phenotypes do not translate into clinically meaningful thrombosis.
