## Supplementary material for "Histidine-rich glycoprotein is not associated with thrombosis in a UK Biobank Mendelian randomisation analysis": Online Supplementary Information

### Sheet: Sheet1
	Phenotype	FIELD	INCLUDED	EXCLUDED
	VTE	Field 6152: self report from touch screen: Blood clot, DVT, bronchitis, emphysema, asthma, rhinitis, eczema, allergy diagnosed by doctor	5 Blood clot in the leg (DVT)
			7 Blood clot in the lung
		Field 20002 (Non-cancer illness code, self-reported)	1068 venous thromboembolic disease
			1093 Pulmonary embolism
			1094 Deep venous thrombosis
		Field 40001 Underlying (primary) cause of death: ICD10	I26 pulmonary embolism
			I26.0 pulmonary embolism with mention of acute cor pulmonale
			I26.9 pulmonary embolism without mention of acute cor pulmonale
			I80.1 phlebitis and thrombophlebitis of femoral vein
			I80.2 phlebitis and thrombophlebitis of other deep vessels of lower extremity
			I82.2 embolism and thrombosis of vena cava
			I81 portal vein thrombosis
			I82.0 Budd-Chiari syndrome
			O22.3 deep phlebothrombosis in pregnancy
			O22.5 cerebral venous thrombosis in pregnancy
			O87.1 deep phlebothrombosis in the puerperium
			I63.6 cerebral infarction due to cerebral venous thrombosis
			I67.6 nonpyogenic thrombosis of intracranial venous system
				D68 etc Coagulation defects
				I80.0 phlebitis and thrombophlebitis of superficial vessels of lower extremities
				I80.3 phlebitis and thrombophlebitis of lower extremities, unspecified
				I80.8 phlebitis and thrombophlebitis of other sites
				I80.9 phlebitis and thrombophlebitis of unspecified site
		Field 40002 Contributory (secondary) causes of death: ICD10	same as Field 40001
		Field 41202 Diagnoses - main ICD10	same as Field 40001
		Field 41204 Diagnoses - secondary ICD10	same as Field 40001
		Field 41203 Diagnoses - main ICD9	4151 pulmonary embolism
			4511 phlebitis and thrombophlebitis of deep vessels of lower extremity
			6714 deep phlebothrombosis, postpartum
		Field 41205 Diagnoses - secondary ICD9	same as Field 41203
		Field 41200 Operative proce+C34:C48dures - main OPCS4	L79.1 Insertion of filter into vena cava
			L90.2 Open thrombectomy of vein of lower limb
		Field 41210 Operative procedures - secondary	same as Field 41200
	Non-cardioembolic ischaemic stroke	Field 41202 Diagnoses - main ICD10	I63.0 cerebral infarction due to thrombosis of precerebral arteries
			I63.2 cerebral infarction due to unspecified occlusion or stenosis of precerebral arteries
			I63.3 cerebral infarction due to thrombosis of cerebral arteries
			I63.5 cerebral infarction due to unspecified occlusion or stenosis of cerebral arteries
			I63.8 Other cerebral infarction
			I63.9 cerebral infarction unspecified
			I67.8 Other specified cerebrovascular diseases
			Z86.7 Personal history of diseases of the circulatory system
				I48 Atrial fibrillation and flutter
				I63.1 cerebral infarction due to embolism of precerebral arteries
				I63.4 cerebral infarction due to embolism of cerebral arteries
		Field 41203 Diagnoses - main ICD9	434 occlusion of cerebral arteries
			4349 occlusion of cerebral arteries, unspecified
			435 transient cerebral ischaemia
			4359 transient cerebral ischaemia
			V125 Personal history of diseases of circulatory system
				4273 Atrial fibrillation and flutter
				433 occlusion and stenosis of precerebral arteries
	Myocardial infarction	Field 42001 Source of myocardial infarction report	0 self-reported only
			1 hospital admission
			2 death only
		Field 40001 Underlying (primary) cause of death: ICD10
		Field 40002 Contributory (secondary) causes of death: ICD10
		Field 41202 Diagnoses - main ICD10
		Field 41204 Diagnoses - secondary ICD10
		Field 41203 Diagnoses - main ICD9
		Field 41205 Diagnoses - secondary ICD9
	Peripheral vascular disease	Field 20002 (Non-cancer illness code, self-reported)	1067 peripheral vascular disease
			1087 leg claudication/ intermittent claudication
			1088 arterial embolism
		Field 20004 (self Reported Operation)	1102 fem-pop bypass/leg artery bypass
			1108 leg artery angioplasty +/- stent
			1440 amputation of leg
		Field 40001 Underlying (primary) cause of death: ICD10	I70.0 atherosclerosis of aorta
			I70.2 atherosclerosis of arteries of the extremities
			I70.8 atherosclerosis of other arteries
			I70.9 generalized and unspecified atherosclerosis
			I73.8 other specified peripheral vascular diseases
			I73.9 peripheral vascular disease, unspecified
		Field 40002 Contributory (secondary) causes of death: ICD10	same as Field 40001
		Field 41202 Diagnoses - main ICD10	same as Field 40001
		Field 41204 Diagnoses - secondary ICD10	same as Field 40001
		Field 41203 Diagnoses - main ICD9	4400 atherosclerosis of aorta
			4402 atherosclerosis of arteries of the extremities
			4438 other specified peripheral vascular disease
			4439 peripheral vascular disease, unspecified
		Field 41205 Diagnoses - secondary ICD9	same as Field 41203
		Field 41200 Operative procedures - main OPCS4	X and L Arterial surgery procedures including amputation
		Field 41210 Operative procedures - secondary	same as Field 41200
		Field 40001 Underlying (primary) cause of death: ICD10	I74 arterial embolism and thrombosis (abdominal aorta, upper and lower extremities, iliac artery etc)
		Field 40002 Contributory (secondary) causes of death: ICD10	same as Field 40001
		Field 41202 Diagnoses - main ICD10	same as Field 40001
		Field 41204 Diagnoses - secondary ICD10	same as Field 40001
		Field 41203 Diagnoses - main ICD9	444 arterial embolism and thrombosis (abdominal aorta, extremities)
		Field 41205 Diagnoses - secondary ICD9	same as Field 41203
